# Cross-sectional and Longitudinal Relationship between Sex Hormones and Six Epigenetic Clocks in Older Adults: Results of the Berlin Aging Study II (BASE-II)

**DOI:** 10.1101/2024.11.15.24317371

**Authors:** Hannah Schmid, Valentin Max Vetter, Jan Homann, Vivien Bahr, Christina M. Lill, Vera Regitz-Zagrosek, Lars Bertram, Ilja Demuth

**Author notes:** **Corresponding author:** Ilja Demuth (Ph.D.) Charité - Universitätsmedizin Berlin Lipid Clinic at the Interdisciplinary Metabolism Center, Biology of Aging Group Augustenburger Platz 1 13353 Berlin.

## Abstract

**Background:** Beyond their essential roles in regulating reproduction and development, sex hormones play a crucial role in the aging processes. Observational studies have indicated that low sex hormone concentrations in older age are associated with adverse health events. DNA methylation age acceleration (DNAmAA) estimated from epigenetic clocks quantifies differences in biological aging. DNAmAA was previously shown to be associated with age at menopause, ovariectomy, hormone replacement therapy and testosterone level.

**Methods:** We analysed the relationship between estradiol, dehydroepiandrosterone sulfate (DHEAS) and the Free Androgen Index (FAI) with DNAmAA estimators from six epigenetic clocks (Horvath’s, Hannum’s, 7-CpG clock, PhenoAge, GrimAge, DunedinPACE) in 1,404 participants of the Berlin Aging Study II (BASE-II, mean age at baseline 68.7 ±3.7 years, 48% women). The relationship was investigated in multiple linear regression models cross-sectionally at two time points and longitudinally over on average 7.3 years of follow-up.

**Results:** We did not observe any consistent associations between the sex hormones and DNAmAA estimators investigated. However, we found several nominal associations (alpha=0.05) of unclear relevance. For instance, we identified an inverse association between DHEAS and Horvath’s DNAmAA, i.e. a reduced biological age with higher DHEAS levels in men at baseline. In women we found an inverse association between estradiol and DunedinPACE (baseline) and a positive association with GrimAge (follow-up). In longitudinal analyses, ΔDHEAS and ΔDunedinPACE were inversely associated in both sexes.

**Conclusions:** Our results suggest that sex hormones play at best a minor role with respect to biological aging in the older population studied here.
