## Supplement for "Cross-sectional and Longitudinal Relationship between Sex Hormones and Six Epigenetic Clocks in Older Adults: Results of the Berlin Aging Study II (BASE-II)"

### Sheet: table1
	Characteristics of the 1,404 BASE-II participants at baseline (T0) of which 1,015 were reassessed on average 7.3 years later (T1) as included in the current analyses
		Men						Women
		Mean	SD	Mdn	Quartiles		n	Mean	SD	Mdn	Quartiles		n
					Q1	Q3					Q1	Q3
	Age T0 (years)	69.02	3.78	69.05	66.23	71.58	731	68.41	3.58	68.31	65.75	70.54	673
	Age T1 (years)	75.5	4.01	76.03	72.28	78.32	514	75.66	3.55	75.78	73.07	77.97	501
	Interval in years T0-T1 (years)	7.02	1.37	6.74	5.98	8.22	514	7.63	1.46	8.15	6.38	8.84	501
	Estradiol T0 (pmol/l)	89.85	43.96	84.45	60.36	114.25	725	29.12	37.53	9.2	9.2	41.53	667
	DHEAS T0 (ng/ml)	1177.92	657.89	1055.5	694.58	1497.71	728	878.21	521.91	736.25	463.05	1208.56	667
	FAI T0	37.46	12.16	36.69	30.17	43.91	718	1.25	1.37	0.9	0.44	1.68	641
	Total Testosterone T0 (ng/ml)	4.67	1.97	4.45	3.25	5.72	723	0.18	0.22	0.15	0.05	0.24	645
	SHBG T0 (nmol/l)	45.01	17.57	42.2	32.94	54.5	725	58.98	25.78	55	40.7	70.9	667
	Estradiol T1 (pmol/l)	101.78	37.19	97.55	76.8	125	512	26.47	31.56	9.2	9.2	34.3	499
	DHEAS T1 (ng/ml)	1023.05	613.85	889.5	597.25	1290	512	748.35	481.55	644	385.75	984	500
	FAI T1	26.46	9.76	26.34	20.98	30.93	511	0.74	0.74	0.51	0.21	1.03	500
	Total Testosterone T1 (ng/ml)	4.71	1.88	4.55	3.44	5.75	512	0.16	0.14	0.14	0.05	0.23	500
	SHBG T1 (nmol/l)	66.31	27.38	62.9	46.33	81.68	512	91.23	40.25	84.2	60.43	113.75	500
	ΔEstradiol (pmol/l)	11.91	41.42	15	-14.89	41	495	-0.06	35.6	0	-13.07	13.8	487
	ΔDHEAS (ng/ml)	-183.83	382.02	-166.59	-353.73	29.01	499	-123.99	287.42	-96.38	-241.09	38.9	486
	ΔFAI	-11.68	12.22	-10.2	-17.4	-4.89	491	-0.49	1.25	-0.32	-0.71	-0.08	466
	DNAmAA Horvath T0	0.68	4.29	0.61	-2.08	3.32	451	-0.72	4.09	-0.7	-3.25	1.97	409
	DNAmAA Hannum T0	0.73	3.5	0.52	-1.56	2.75	451	-0.8	3.36	-0.65	-2.85	1.35	409
	DNAmAA 7-CpG Clock T0	1.02	6.98	0.97	-3.42	5.34	694	-0.91	6.64	-0.64	-5.15	3.46	614
	DNAmAA PhenoAge T0	0.34	4.53	0.1	-2.74	2.94	451	-0.29	4.68	-0.48	-3	2.7	409
	DNAmAA GrimAge T0	1.1	2.99	0.82	-0.96	2.83	451	-1.04	2.7	-1.29	-2.79	0.4	409
	DunedinPACE T0	1.03	0.11	1.03	0.96	1.09	488	0.98	0.1	0.98	0.91	1.05	468
	DNAmAA Horvath T1	0.53	4.07	0.35	-1.99	2.67	500	-0.4	3.89	-0.61	-3.02	2.03	489
	DNAmAA Hannum T1	0.79	3.96	0.4	-1.67	2.92	500	-0.62	3.62	-0.9	-3.05	1.42	489
	DNAmAA 7-CpG clock T1	1.01	5.62	0.8	-2.67	4.68	500	-0.89	5.32	-0.96	-4.46	2.54	489
	DNAmAA PhenoAge T1	0.59	5.39	0.28	-2.97	3.75	500	-0.56	5.27	-1.06	-3.94	2.52	489
	DNAmAA GrimAge T1	1.47	3.27	1.25	-0.63	3.19	500	-1.26	2.86	-1.36	-3.02	0.48	489
	DunedinPACE T1	1.1	0.12	1.09	1.02	1.16	505	1.05	0.11	1.04	0.97	1.12	497
	ΔDNAmAA Horvath	-0.17	3.14	-0.19	-2.3	1.85	443	0.07	3.11	0.06	-2.05	2.23	400
	ΔDNAmAA Hannum	0.1	2.57	-0.02	-1.57	1.39	443	0.03	2.59	-0.17	-1.68	1.78	400
	ΔDNAmAA 7-CpG	-0.09	5.35	-0.51	-3.69	2.72	449	0.26	4.72	-0.17	-3.02	3.07	402
	ΔDNAmAA PhenoAge	0.36	4.1	0.45	-2.36	2.89	443	-0.32	3.97	-0.52	-2.76	2.07	400
	ΔDNAmAA GrimAge	0.38	2.32	0.28	-1.1	1.82	443	-0.33	2.27	-0.12	-1.8	1.26	400
	ΔDunedinPACE	0.07	0.07	0.06	0.02	0.11	490	0.07	0.07	0.06	0.02	0.11	468
	Pack years T0	13.83	20.04	5	0	21.25	702	6.82	13.42	0	0	6.69	652
	Alcohol T0 (g/d)	19.8	20.99	12.73	4.79	26.1	717	9.93	12.42	5.32	2.1	12.75	656
	BMI T0	27.25	3.61	26.88	24.74	29.04	727	26.54	4.69	25.83	23.15	29.15	668
	Pack years T1	13.84	20.75	5	0	20	472	6.57	13.8	0	0	5.81	468
	Alcohol T1 (g/d)	18.49	21.89	10.67	4.27	24.13	484	8.98	11.41	5.2	2.01	11.28	481
	BMI T1	27.29	3.67	26.83	24.67	29.32	513	26.64	4.77	26.12	23.21	29.5	501
	Note: SD=Standard Deviation, Mdn=Median, Q1=Lower Quartil, Q3=Upper Quartile, DNAmA=DNA methylation age, DNAmAA=DNA methylation age acceleration (years)

### Sheet: table2
	Spearman correlation between baseline DNAmAA estimators and the investigated sex hormones for 1,404 participants stratified by sex.
	M\F	Estradiol [pmol/L] T0	DHEAS [ng/mL] T0	FAI T0	Horvath’s DNAmAA	Hannum’s DNAmAA	PhenoAge DNAmAA	GrimAge DNAmAA	7-CpG DNAmAA	DunedinPACE T0
	Estradiol [pmol/L] T0	M\F	0.112**	0.225**	0.048	0.041	-0.013	0.027	-0.038	-0.016
	DHEAS [ng/mL] T0	0.026	M\F	0.563**	-0.065	-0.034	-0.039	0.044	0.058	-0.017
	FAI T0	0.242**	0.217**	M\F	0.004	-0.067	0.067	0.049	0.099*	0.058
	Horvath’s DNAmAA	0.06	-0.026	0.022	M\F	0.460**	0.490**	0.256**	0.333**	0.140**
	Hannum’s DNAmAA	0.107*	-0.051	0.014	0.460**	M\F	0.388**	0.255**	0.311**	0.171**
	PhenoAge DNAmAA	0.041	0.02	-0.013	0.471**	0.376**	M\F	0.260**	0.338**	0.212**
	GrimAge DNAmAA	0.018	0.013	-0.061	0.171**	0.191**	0.251**	M\F	0.115*	0.432**
	7-CpG DNAmAA	0.071	0.105**	0.132**	0.327**	0.263**	0.324**	0.133**	M\F	0.094
	DunedinPACE T0	0.015	-0.038	-0.054	0.138**	0.125**	0.255**	0.461**	0.083	M\F
	Note: Correlations for men are colored in gray. F= female, M=male, DNAmAA=DNA methylation age acceleration, men are on the left bottom, women on the right top, * p≤0,05, **p≤0,01.
	Spearman correlation between follow-up DNAmAA estimators and the investigated sex hormones for 1,080 participants stratified by sex.
	M\F	Estradiol [pmol/L] T1	DHEAS [ng/mL] T1	FAI T1	Horvath’s DNAmAA	Hannum’s DNAmAA	PhenoAge DNAmAA	GrimAge DNAmAA	7-CpG DNAmAA	DunedinPACE T1
	Estradiol [pmol/L] T1	M\F	0.234**	0.323**	-0.018	-0.021	0.053	-0.029	0.005	0.061
	DHEAS [ng/mL] T1	0.072	M\F	0.559**	-0.06	0.086*	-0.048	-0.03	-0.011	-0.082
	FAI T1	0.262**	0.182**	M\F	-0.05	0.058	0.059	0.04	-0.02	0.051
	Horvath’s DNAmAA	0.047	-0.069	0.055	M\F	0.398**	0.406**	0.268**	0.413**	0.202**
	Hannum’s DNAmAA	0.096*	-0.094*	0.007	0.425**	M\F	0.386**	0.288**	0.260**	0.224**
	PhenoAge DNAmAA	0.086	-0.056	0.018	0.430**	0.397**	M\F	0.252**	0.284**	0.234**
	GrimAge DNAmAA	0.029	-0.03	-0.075	0.188**	0.203**	0.252**	M\F	0.204**	0.482**
	7-CpG DNAmAA	0.059	0.001	0.058	0.455**	0.226**	0.265**	0.154**	M\F	0.138**
	DunedinPACE T1	0.094*	-0.111*	-0.111*	0.131**	0.178**	0.256**	0.511**	0.119**	M\F
	Note: Correlations for men are colored in gray. F= female, M=male, DNAmAA=DNA methylation age acceleration, men are on the left bottom, women on the right top, * p≤0,05, **p≤0,01.
	Pearson correlation between ΔDNAmAA estimators and Δsex hormone for 1,015 participants stratified by sex.
	M\F	ΔEstradiol [pmol/L]	ΔDHEAS [ng/mL]	ΔFAI	ΔHorvath’s DNAmAA	ΔHannum’s DNAmAA	ΔPhenoAge DNAmAA	ΔGrimAge DNAmAA	Δ7-CpG DNAmAA	ΔDunedinPACE
	ΔEstradiol [pmol/L]	M\F	0.094*	0.093*	-0.006	-0.03	-0.035	-0.017	-0.104*	-0.042
	ΔDHEAS [ng/mL]	0.013	M\F	0.172**	-0.008	0.033	-0.100*	-0.031	0.043	-0.111*
	ΔFAI	0.325**	0.152**	M\F	-0.058	-0.053	-0.044	-0.004	0.004	0.056
	ΔHorvath’s DNAmAA	-0.005	0.011	-0.013	M\F	0.259**	0.160**	0.159**	0.263**	0.124*
	ΔHannum’s DNAmAA	-0.03	-0.026	-0.027	0.215**	M\F	0.284**	0.301**	0.074	0.154**
	ΔPhenoAge DNAmAA	-0.034	-0.041	-0.012	0.208**	0.249**	M\F	0.195**	-0.034	0.163**
	ΔGrimAge DNAmAA	-0.077	-0.011	-0.043	0.127**	0.263**	0.140**	M\F	0.076	0.248**
	Δ7-CpG DNAmAA	0.043	0.043	0.057	0.199**	0.032	-0.072	0.101*	M\F	0.119*
	ΔDunedinPACE	0.01	-0.177**	-0.061	0.079	0.059	0.085	0.269**	0.083	M\F
	Note: Correlations for men are colored in gray. F= female, M=male, DNAmAA=DNA methylation age acceleration, men are on the left bottom, women on the right top, *p≤0,05, **p≤0,01.

### Sheet: table3
	Baseline multiple linear regression analyses of DNAmAA on estradiol, DHEAS and FAI for selected older participants of the BASE-II
				men								women
	Hormone	DNAmAA	Model	Estimate	SE	t	p	95% CI		Sig	n	Estimate	SE	t	p	95% CI		Sig	n
								LL	UL							LL	UL
	Estradiol	Horvath	1	0.007	0.005	1.475	0.141	-0.002	0.015		446	0.008	0.007	1.063	0.288	-0.006	0.022		406
			2	0.004	0.005	0.86	0.39	-0.005	0.013		420	0.004	0.007	0.566	0.571	-0.01	0.019		384
		Hannum	1	0.007	0.004	1.787	0.075	-0.001	0.014		446	0.002	0.006	0.365	0.716	-0.009	0.014		406
			2	0.004	0.004	1.152	0.25	-0.003	0.012		420	0.001	0.006	0.203	0.839	-0.011	0.013		384
		PhenoAge	1	0.004	0.005	0.907	0.365	-0.005	0.014		446	-0.002	0.008	-0.252	0.801	-0.018	0.014		406
			2	0.003	0.005	0.663	0.507	-0.006	0.013	**	420	-0.006	0.008	-0.7	0.484	-0.022	0.01	*	384
		GrimAge	1	0.001	0.003	0.33	0.741	-0.005	0.007		446	0.002	0.005	0.332	0.74	-0.008	0.011		406
			2	0.002	0.003	0.843	0.4	-0.003	0.008	***	420	-0.004	0.005	-0.817	0.414	-0.013	0.005	***	384
		DunedinPACE	1	2.7e-05	0.00011	0.251	0.802	-0.00019	0.00024		483	-0.00016	0.00017	-0.944	0.346	-0.00049	0.00017		464
			2	6.6e-06	0.00011	0.061	0.952	-0.00021	0.00022	***	455	-0.00036	0.00017	-2.147	0.032	-0.001	-3e-05	***	433
		7-CpG Clock	1	0.009	0.006	1.513	0.131	-0.003	0.021		688	-0.008	0.007	-1.218	0.224	-0.022	0.005		609
			2	0.007	0.006	1.151	0.25	-0.005	0.02	*	647	-0.013	0.007	-1.761	0.079	-0.027	0.001		577
	DHEAS	Horvath	1	-0.00048	0.00033	-1.463	0.144	-0.001	0.00016		449	-0.00031	0.0004	-0.771	0.441	-0.001	0.0005		405
			2	-0.001	0.00034	-2.148	0.032	-0.001	-6.2e-05	*	424	-0.00043	0.00042	-1.038	0.3	-0.001	0.0004		383
		Hannum	1	-0.00037	0.00027	-1.377	0.169	-0.001	0.00016		449	-0.00023	0.00032	-0.72	0.472	-0.001	0.0004		405
			2	-0.00049	0.00028	-1.752	0.081	-0.001	5.9e-05		424	-0.00021	0.00034	-0.608	0.543	-0.001	0.0005		383
		PhenoAge	1	0.00025	0.00034	0.75	0.454	-0.00041	0.001		449	-2.8e-05	0.00045	-0.063	0.95	-0.001	0.001		405
			2	2.9e-05	0.00035	0.082	0.935	-0.001	0.001	**	424	-9.3e-05	0.00047	-0.197	0.844	-0.001	0.001		383
		GrimAge	1	0.00012	0.00023	0.52	0.603	-0.00033	0.001		449	0.00032	0.00026	1.232	0.219	-0.0002	0.001		405
			2	-9e-05	0.00021	-0.417	0.677	-0.001	0.00033	***	424	0.00029	0.00025	1.127	0.26	-0.00021	0.001	***	383
		DunedinPACE	1	-1.8e-06	7.8e-06	-0.231	0.817	-1.7e-05	1.3e-05		486	4.5e-06	9.5e-06	0.472	0.637	-1e-05	2e-05		464
			2	-8.6e-07	7.8e-06	-0.11	0.912	-1.6e-05	1.4e-05	***	459	1.2e-05	9.3e-06	1.327	0.185	-6e-06	3e-05	***	433
		7-CpG Clock	1	0.001	0.0004	2.16	0.031	7.9e-05	0.002	*	691	0.001	0.001	1.445	0.149	-0.0003	0.002		608
			2	0.001	0.00042	1.933	0.054	-1.3e-05	0.002	*	651	0.001	0.001	1.811	0.071	0	0.002		576
	FAI	Horvath	1	0.011	0.016	0.67	0.503	-0.021	0.043		444	-0.02	0.141	-0.141	0.888	-0.297	0.26		387
			2	0.004	0.017	0.254	0.799	-0.029	0.038		418	-0.046	0.144	-0.317	0.751	-0.328	0.237		367
		Hannum	1	-0.00043	0.013	-0.032	0.974	-0.027	0.026		444	-0.067	0.116	-0.578	0.564	-0.295	0.161		387
			2	-0.001	0.014	-0.048	0.962	-0.028	0.027		418	-0.041	0.118	-0.343	0.731	-0.273	0.192		367
		PhenoAge	1	-0.001	0.017	-0.064	0.949	-0.035	0.033		444	0.267	0.158	1.686	0.093	-0.044	0.578		387
			2	0.001	0.018	0.082	0.934	-0.033	0.036	**	418	0.25	0.159	1.569	0.118	-0.063	0.564	*	367
		GrimAge	1	-0.026	0.011	-2.31	0.021	-0.049	-0.004	*	444	0.019	0.094	0.199	0.842	-0.166	0.203		387
			2	-0.019	0.011	-1.804	0.072	-0.041	0.002	***	418	0.028	0.088	0.322	0.748	-0.145	0.202	***	367
		DunedinPACE	1	-0.001	0.0004	-1.543	0.123	-0.001	0.0002		480	0.003	0.003	0.876	0.382	-0.004	0.009		443
			2	-0.0002	0.0004	-0.505	0.613	-0.001	0.001	***	452	0.001	0.003	0.335	0.737	-0.005	0.007	***	415
		7-CpG Clock	1	0.072	0.022	3.31	0.001	0.029	0.115	***	682	0.274	0.203	1.352	0.177	-0.124	0.673		585
			2	0.06	0.023	2.611	0.009	0.015	0.106	**	643	0.2	0.206	0.973	0.331	-0.204	0.604		556
	Linear regression models were not adjusted (model 1) or adjusted for the following covariates (model 2): chronological age, smoking (pack years), alcohol consumption (g/d), BMI. Note: DNAmAA=DNA methylation age acceleration, SE=Standard Error, CI=Confidence Interval, LL=Lower Limit, UL=Upper Limit, Sig=Model significance, *≤0.05, **≤0.01, ***≤0.001

### Sheet: table4
		Follow-up multiple linear regression analyses of DNAmAA on estradiol, DHEAS and FAI for older participants of the BASE-II
					men								women
		Hormone	DNAmAA	Model	Estimate	SE	t	p	95% CI		Sig	n	Estimate	SE	t	p	95% CI		Sig	n
									LL	UL							LL	UL
		Estradiol	Horvath	1	0.004	0.005	0.867	0.386	-0.005	0.014		507	0.001	0.001	0.567	0.571	-0.002	0.003		556
				2	0.003	0.005	0.501	0.617	-0.008	0.013		433	0.001	0.001	0.505	0.613	-0.002	0.003	**	501
			Hannum	1	0.008	0.005	1.694	0.091	-0.001	0.017		507	0.00025	0.001	0.193	0.847	-0.002	0.003		556
				2	0.008	0.005	1.613	0.107	-0.002	0.018		433	-6.6e-05	0.001	-0.052	0.959	-0.003	0.002		501
			PhenoAge	1	0.01	0.006	1.599	0.111	-0.002	0.023		507	0.002	0.002	1.236	0.217	-0.001	0.006		556
				2	0.011	0.007	1.571	0.117	-0.003	0.024	*	433	0.002	0.002	0.912	0.362	-0.002	0.005	***	501
			GrimAge	1	0.004	0.004	1.041	0.298	-0.004	0.012		507	0.002	0.001	2.374	0.018	0.00041	0.004		556
				2	0.006	0.004	1.642	0.101	-0.001	0.014	***	433	0.002	0.001	2.105	0.036	0.00013	0.004	***	501
			DunedinPACE	1	0.00031	0.00014	2.207	0.028	3.4e-05	0.001	*	512	2.1e-05	3.8e-05	0.55	0.583	-5.3e-05	9.5e-05		563
				2	0.00027	0.00014	1.88	0.061	-1.2e-05	0.001	***	438	3e-06	3.6e-05	0.083	0.934	-6.8e-05	7.5e-05	***	507
			7-CpG Clock	1	0.005	0.007	0.681	0.496	-0.009	0.018		507	0.00042	0.002	0.227	0.821	-0.003	0.004		556
				2	0.003	0.007	0.355	0.723	-0.012	0.017		433	0.00012	0.002	0.062	0.95	-0.004	0.004		501
		DHEAS	Horvath	1	-0.00043	0.00029	-1.502	0.134	-0.001	0.00013		507	-0.00032	0.00034	-0.93	0.353	-0.001	0.00036		556
				2	-0.001	0.00033	-2.59	0.01	-0.002	-0.00021		433	-0.001	0.00037	-1.535	0.125	-0.001	0.00016	**	501
			Hannum	1	-0.001	0.00028	-1.97	0.049	-0.001	-1.5e-06	*	507	0.001	0.00032	1.666	0.096	-9.5e-05	0.001		556
				2	-0.001	0.00032	-2.67	0.008	-0.001	-0.00022		433	0.00048	0.00035	1.38	0.168	-0.0002	0.001		501
			PhenoAge	1	-0.00025	0.00038	-0.643	0.521	-0.001	0.001		507	-0.00026	0.00047	-0.559	0.576	-0.001	0.001		556
				2	-0.001	0.00044	-1.481	0.139	-0.002	0.00021	*	433	-0.001	0.00048	-1.204	0.229	-0.002	0.00037	***	501
			GrimAge	1	5.3e-05	0.00023	0.23	0.818	-0.0004	0.001		507	-1.1e-06	0.00025	-0.004	0.997	-0.0005	0.0005		556
				2	-0.0002	0.00025	-0.81	0.418	-0.001	0.00029	***	433	-0.00017	0.00026	-0.679	0.497	-0.001	0.00033	***	501
			DunedinPACE	1	-8.6e-06	8.3e-06	-1.039	0.299	-2.5e-05	7.7e-06		512	-1.6e-05	9.4e-06	-1.75	0.081	-3.5e-05	2e-06		563
				2	-9.1e-06	9.1e-06	-0.995	0.32	-2.7e-05	8.9e-06	***	438	-1.4e-05	9.9e-06	-1.394	0.164	-3.3e-05	5.7e-06	***	507
			7-CpG Clock	1	1.7e-05	0.0004	0.043	0.965	-0.001	0.001		507	2.1e-05	0.00046	0.046	0.963	-0.001	0.001		556
				2	0.00012	0.00046	0.268	0.789	-0.001	0.001		433	-0.00023	0.001	-0.44	0.66	-0.001	0.001		501
		FAI	Horvath	1	0.017	0.017	1.033	0.302	-0.016	0.05		506	-0.187	0.226	-0.831	0.406	-0.631	0.256		556
				2	0.013	0.018	0.693	0.489	-0.023	0.049		432	-0.254	0.24	-1.057	0.291	-0.725	0.218	**	501
			Hannum	1	-0.008	0.016	-0.486	0.627	-0.04	0.024		506	0.32	0.208	1.536	0.125	-0.089	0.729		556
				2	-0.003	0.018	-0.187	0.851	-0.038	0.031		432	0.27	0.228	1.184	0.237	-0.178	0.719		501
			PhenoAge	1	0.019	0.022	0.844	0.399	-0.025	0.063		506	0.447	0.305	1.466	0.143	-0.152	1.046		556
				2	0.015	0.024	0.6	0.549	-0.033	0.062		432	0.154	0.314	0.491	0.623	-0.463	0.772	***	501
			GrimAge	1	-0.019	0.013	-1.408	0.16	-0.045	0.007		506	0.292	0.166	1.763	0.078	-0.033	0.617		556
				2	-0.015	0.014	-1.078	0.282	-0.042	0.012	***	432	0.222	0.167	1.326	0.185	-0.107	0.55	***	501
			DunedinPACE	1	-0.001	0.00048	-1.618	0.106	-0.002	0.00017		511	0.013	0.006	2.114	0.035	0.001	0.025	*	563
				2	-0.00045	0.001	-0.887	0.375	-0.001	0.001	***	437	0.006	0.006	0.978	0.328	-0.006	0.019	***	507
			7-CpG Clock	1	0.011	0.023	0.481	0.631	-0.034	0.057		506	0.039	0.303	0.128	0.898	-0.556	0.634		556
				2	0.025	0.025	0.997	0.319	-0.025	0.075		432	-0.145	0.34	-0.425	0.671	-0.813	0.524		501
		Linear regression models were not adjusted (model 1) or adjusted for the following covariates (model 2): chronological age, smoking (pack years), alcohol consumption (g/d), BMI. Note: DNAmAA=DNA methylation age acceleration, SE=Standard Error, CI=Confidence Interval, LL=Lower Limit, UL=Upper Limit, Sig=Model significance, *≤ 0.05, **≤ 0.01, ***≤ 0.001

### Sheet: table5
	Longitudinal multiple linear regression analyses of ΔDNAmAA on Δestradiol, ΔDHEAS and ΔFAI for BASE-II participants
				men								women
	ΔHormone	ΔDNAmAA	Model	Estimate	SE	t	p	95% CI		Sig	n	Estimate	SE	t	p	95% CI		Sig	n
								LL	UL							LL	UL
	ΔEstradiol	ΔHorvath	1	-0.00038	0.004	-0.105	0.916	-0.007	0.007		433	-0.001	0.004	-0.122	0.903	-0.009	0.008		395
			2	-0.001	0.004	-0.207	0.836	-0.009	0.007	***	408	-0.002	0.004	-0.405	0.686	-0.011	0.007	***	375
		ΔHannum	1	-0.002	0.003	-0.613	0.54	-0.008	0.004		433	-0.002	0.004	-0.593	0.554	-0.009	0.005		395
			2	-0.00042	0.004	-0.108	0.914	-0.008	0.007	*	408	0.003	0.004	0.838	0.402	-0.005	0.011	***	375
		ΔPhenoAge	1	-0.003	0.005	-0.715	0.475	-0.013	0.006		433	-0.004	0.005	-0.703	0.483	-0.014	0.007		395
			2	0.002	0.006	0.329	0.742	-0.01	0.014	*	408	0.002	0.006	0.308	0.758	-0.01	0.014	***	375
		ΔGrimAge	1	-0.004	0.003	-1.6	0.11	-0.009	0.001		433	-0.001	0.003	-0.331	0.741	-0.007	0.005		395
			2	-0.002	0.003	-0.641	0.522	-0.009	0.004	***	408	0.00049	0.004	0.139	0.89	-0.006	0.007	***	375
		DunedinPACE	1	1.7e-05	8.2e-05	0.213	0.832	-0.00014	0.00018		472	-8.3e-05	9.2e-05	-0.895	0.371	-0.00026	9.9e-05		455
			2	9.5e-05	0.0001	0.921	0.357	-0.00011	0.0003	***	445	5.3e-05	0.00011	0.496	0.62	-0.00016	0.00026	***	424
		Δ7-CpG Clock	1	0.005	0.006	0.895	0.371	-0.006	0.017		439	-0.013	0.006	-2.073	0.039	-0.026	-0.001	*	397
			2	0.003	0.006	0.475	0.635	-0.009	0.015	***	414	0.001	0.006	0.147	0.883	-0.011	0.013	***	377
	ΔDHEAS	ΔHorvath	1	9.1e-05	0.00039	0.23	0.818	-0.001	0.001		436	-8.5e-05	0.001	-0.158	0.874	-0.001	0.001		394
			2	2.6e-05	0.00041	0.062	0.95	-0.001	0.001	***	412	-0.00016	0.001	-0.309	0.757	-0.001	0.001	***	374
		ΔHannum	1	-0.00017	0.00032	-0.541	0.589	-0.001	0.00046		436	0.00029	0.00045	0.646	0.518	-0.001	0.001		394
			2	-0.00027	0.00037	-0.733	0.464	-0.001	0.00046	*	412	0.001	0.00048	1.226	0.221	-0.00036	0.002	***	374
		ΔPhenoAge	1	-0.00044	0.001	-0.853	0.394	-0.001	0.001		436	-0.001	0.001	-1.992	0.047	-0.003	-1.8e-05	*	394
			2	-0.001	0.001	-1.611	0.108	-0.002	0.00021	**	412	-0.002	0.001	-2.044	0.042	-0.003	-5.7e-05	***	374
		ΔGrimAge	1	-6.6e-05	0.00029	-0.226	0.822	-0.001	0.001		436	-0.00024	0.00039	-0.611	0.542	-0.001	0.001		394
			2	-0.00017	0.00032	-0.519	0.604	-0.001	0.00046	***	412	-0.00038	0.00042	-0.914	0.361	-0.001	0.00044	***	374
		DunedinPACE	1	-3.4e-05	8.7e-06	-3.908	0.00011	-5.1e-05	-1.7e-05	***	475	-2.7e-05	1.1e-05	-2.367	0.018	-5e-05	-4.6e-06	*	455
			2	-2.2e-05	9.6e-06	-2.296	0.022	-4.1e-05	-3.2e-06	***	449	-3.4e-05	1.2e-05	-2.8	0.005	-5.8e-05	-1e-05	***	424
		Δ7-CpG Clock	1	0.001	0.001	0.896	0.371	-0.001	0.002		442	0.001	0.001	0.857	0.392	-0.001	0.002		396
			2	-0.00018	0.001	-0.295	0.768	-0.001	0.001	***	418	-9.8e-05	0.001	-0.132	0.895	-0.002	0.001	***	376
	ΔFAI	ΔHorvath	1	-0.003	0.012	-0.261	0.794	-0.027	0.021		430	-0.134	0.12	-1.121	0.263	-0.37	0.101		377
			2	-0.009	0.017	-0.518	0.605	-0.042	0.024	***	405	-0.069	0.219	-0.316	0.752	-0.499	0.361	***	359
		ΔHannum	1	-0.006	0.01	-0.563	0.574	-0.025	0.014		430	-0.102	0.099	-1.036	0.301	-0.296	0.092		377
			2	-0.016	0.015	-1.022	0.307	-0.046	0.014	*	405	0.334	0.195	1.707	0.089	-0.051	0.718	***	359
		ΔPhenoAge	1	-0.004	0.016	-0.245	0.806	-0.035	0.028		430	-0.131	0.154	-0.854	0.394	-0.433	0.171		377
			2	-0.014	0.024	-0.597	0.551	-0.062	0.033	*	405	-0.002	0.306	-0.007	0.995	-0.604	0.6	***	359
		ΔGrimAge	1	-0.008	0.009	-0.889	0.374	-0.026	0.01		430	-0.007	0.087	-0.086	0.932	-0.179	0.164		377
			2	-0.012	0.013	-0.918	0.359	-0.038	0.014	***	405	0.109	0.171	0.64	0.522	-0.227	0.445	***	359
		DunedinPACE	1	-0.00036	0.00028	-1.316	0.189	-0.001	0.00018		468	0.003	0.003	1.169	0.243	-0.002	0.008		435
			2	-0.00026	0.0004	-0.64	0.523	-0.001	0.001	***	441	0.009	0.005	1.81	0.071	-0.001	0.019	***	407
		Δ7-CpG Clock	1	0.024	0.021	1.183	0.238	-0.016	0.065		436	0.014	0.184	0.078	0.938	-0.347	0.375		379
			2	0.008	0.025	0.32	0.749	-0.041	0.057	***	411	-0.123	0.305	-0.403	0.687	-0.724	0.478	***	361
	Linear regression models were not adjusted (model 1) or adjusted for the following covariates (model 2): chronological age at baseline, years since baseline assessment, baseline hormone concentration, baseline DNAmAA, baseline smoking (packyears), alcohol consumption (g/d) and BMI. Note: DNAmAA=DNA methylation age acceleration, SE=Standard Error, CI=Confidence Interval, LL=Lower Limit, UL=Upper L…

### Sheet: table6
	Subgroup multiple linear regression analyses of DNAmAA on estradiol, DHEAS and FAI for older participants of the BASE-II at follow-up. Participants exhibiting a hormone decrease exceeding the respective median hormone decline over the study period were selected.																					Subgroup longitudinal multiple linear regression analyses of ΔDNAmAA on Δestradiol, ΔDHEAS and ΔFAI for older BASE-II participants
				men								women													men								women
	Hormone	DNAmAA	Model	Estimate	SE	t	p	95% CI		Sig	n	Estimate	SE	t	p	95% CI		Sig	n			Hormone	DNAmAA	Model	Estimate	SE	t	p	95% CI		Sig	n	Estimate	SE	t	p	95% CI		Sig	n
								LL	UL							LL	UL												LL	UL							LL	UL
	Estradiol	Horvath	1	0.006	0.008	0.745	0.458	-0.01	0.022		183	-0.014	0.012	-1.227	0.221	-0.037	0.009		324			ΔEstradiol	Horvath	1	-0.002	0.009	-0.186	0.853	-0.018	0.015		163	0.006	0.007	0.864	0.388	-0.008	0.021		274
			2	0.001	0.009	0.067	0.947	-0.017	0.018		154	-0.006	0.018	-0.347	0.729	-0.041	0.028	*	296					2	0.008	0.01	0.801	0.424	-0.012	0.028	***	157	-0.006	0.011	-0.55	0.583	-0.028	0.016	***	260
		Hannum	1	0.007	0.009	0.794	0.428	-0.01	0.024		183	0.018	0.011	1.65	0.1	-0.004	0.04		324				Hannum	1	-0.007	0.008	-0.944	0.347	-0.023	0.008		163	-0.003	0.006	-0.45	0.653	-0.015	0.009		274
			2	0.002	0.009	0.206	0.837	-0.016	0.02		154	0.028	0.017	1.688	0.092	-0.005	0.061		296					2	-0.009	0.01	-0.908	0.365	-0.03	0.011		157	0.017	0.01	1.617	0.107	-0.004	0.037	***	260
		PhenoAge	1	0.018	0.013	1.418	0.158	-0.007	0.043		183	0.004	0.015	0.266	0.79	-0.026	0.034		324				PhenoAge	1	-0.01	0.013	-0.786	0.433	-0.035	0.015		163	-0.006	0.009	-0.679	0.497	-0.025	0.012		274
			2	0.012	0.013	0.859	0.392	-0.015	0.038		154	0.021	0.022	0.949	0.344	-0.023	0.065	***	296					2	-0.006	0.017	-0.372	0.71	-0.04	0.027		157	-0.00031	0.016	-0.019	0.985	-0.032	0.031	***	260
		GrimAge	1	0.006	0.007	0.87	0.386	-0.008	0.02		183	0.001	0.008	0.17	0.865	-0.015	0.018		324				GrimAge	1	-0.002	0.006	-0.35	0.727	-0.014	0.01		163	0.006	0.005	1.105	0.27	-0.004	0.016		274
			2	0.004	0.007	0.506	0.614	-0.01	0.017	***	154	0.012	0.012	1.077	0.283	-0.01	0.035	***	296					2	-0.007	0.008	-0.838	0.403	-0.022	0.009		157	0.005	0.008	0.539	0.59	-0.012	0.021	***	260
		DunedinPACE	1	-0.00039	0.00024	-1.646	0.101	-0.001	7.8e-05		184	-6.4e-06	0.00033	-0.019	0.985	-0.001	0.001		329				DunedinPACE	1	0.00025	0.0002	1.268	0.207	-0.00014	0.00064		176	-0.00031	0.00016	-1.907	0.057	-0.001	9.9e-06		312
			2	-0.001	0.00025	-2.351	0.02	-0.001	-9.6e-05		155	0.00021	0.00048	0.43	0.668	-0.001	0.001	***	301					2	-2.3e-05	0.00025	-0.092	0.927	-0.001	0.00047	**	170	-8.6e-05	0.00028	-0.309	0.757	-0.001	0.00046	***	290
		7-CpG Clock	1	0.025	0.011	2.302	0.022	0.004	0.047		183	-0.011	0.016	-0.657	0.512	-0.043	0.021		324				7-CpG Clock	1	-0.006	0.015	-0.411	0.682	-0.036	0.023		168	-0.025	0.012	-2.107	0.036	-0.048	-0.002		276
			2	0.02	0.011	1.752	0.082	-0.003	0.042		154	-0.001	0.025	-0.05	0.96	-0.051	0.048		296					2	0.022	0.015	1.427	0.156	-0.008	0.051	***	162	-0.016	0.016	-0.953	0.342	-0.048	0.017	***	262
	DHEAS	Horvath	1	-0.00034	0.00048	-0.708	0.48	-0.001	0.001		242	0.00016	0.001	0.28	0.78	-0.001	0.001		239			ΔDHEA-S	Horvath	1	0.00073	0.00069	1.058	0.291	-0.001	0.002		213	-0.00095	0.001	-1.032	0.303	-0.003	0.001		199
			2	-0.001	0.001	-1.373	0.171	-0.002	0.00032		206	-8e-05	0.001	-0.135	0.893	-0.001	0.001	*	220					2	0.001	0.001	0.686	0.494	-0.001	0.0022	***	203	-0.00065	0.001	-0.572	0.568	-0.003	0.002	***	188
		Hannum	1	-0.00034	0.00046	-0.743	0.458	-0.001	0.001		242	0.001	0.001	1.67	0.096	-0.00016	0.002		239				Hannum	1	0.00054	0.00055	0.983	0.327	-0.001	0.002		213	-0.00042	0.001	-0.582	0.561	-0.0018	0.001		199
			2	-0.00046	0.001	-0.922	0.358	-0.001	0.001		206	0.001	0.001	1.524	0.129	-0.00025	0.002		220					2	0.0005	0.001	0.673	0.502	-0.001	0.002		203	0.001	0.001	1.533	0.127	-0.00041	0.003	*	188
		PhenoAge	1	-0.001	0.001	-1.048	0.296	-0.002	0.001		242	-0.00034	0.001	-0.458	0.648	-0.002	0.001		239				PhenoAge	1	0.00041	0.001	0.459	0.647	-0.001	0.002		213	-0.25	0.442	-0.56	0.576	-1.118	0.624		192
			2	-0.001	0.001	-1.203	0.23	-0.002	0.001		206	-0.00044	0.001	-0.584	0.56	-0.002	0.001	**	220					2	-0.00013	0.001	-0.105	0.917	-0.003	0.002		203	-0.0012	0.001	-0.808	0.42	-0.004	0.002	***	188
		GrimAge	1	6e-05	0.00038	0.159	0.874	-0.001	0.001		242	-0.00016	0.00041	-0.382	0.703	-0.001	0.001		239				GrimAge	1	0.00043	0.00052	0.818	0.414	-0.001	0.001		213	-0.00088	0.00067	-1.314	0.19	-0.002	0.00044		199
			2	-0.00033	0.0004	-0.817	0.415	-0.001	0.00047	***	206	-0.00015	0.00039	-0.393	0.695	-0.001	0.001	***	220					2	0.00018	0.00067	0.267	0.79	-0.001	0.0015	***	203	-0.0016	0.00084	-1.884	0.061	-0.003	7.4e-05	***	188
		DunedinPACE	1	-1.5e-05	1.4e-05	-1.073	0.284	-4.2e-05	1.2e-05		245	-1.9e-05	1.7e-05	-1.129	0.26	-5.2e-05	1.4e-05		240				DunedinPACE	1	-5.6e-05	1.6e-05	-3.581	0.00042	-8.7e-05	-2.5e-05	***	237	-4.4e-05	2.1e-05	-2.113	0.036	-8.5e-05	-3e-06	*	230
			2	-1.5e-05	1.5e-05	-0.973	0.332	-4.4e-05	1.5e-05	**	209	-1.6e-05	1.7e-05	-0.975	0.331	-5e-05	1.7e-05	***	221					2	-5.1e-05	1.9e-05	-2.658	0.008	-8.9e-05	-1.3e-05	***	227	-6.4e-05	2.7e-05	-2.35	0.02	-0.00012	-1e-05	***	215
		7-CpG Clock	1	-0.00042	0.001	-0.584	0.56	-0.002	0.001		242	0.001	0.001	0.802	0.423	-0.001	0.002		239				7-CpG Clock	1	0.00044	0.001	0.377	0.707	-0.002	0.003		216	-0.00036	0.001	-0.272	0.786	-0.003	0.002		201
			2	-0.00016	0.001	-0.189	0.85	-0.002	0.001		206	0.001	0.001	0.907	0.365	-0.001	0.002		220					2	-0.0012	0.001	-0.977	0.33	-0.004	0.001	***	206	-0.001	0.001	-0.432	0.666	-0.003	0.002	***	190
	FAI	Horvath	1	0.034	0.036	0.934	0.352	-0.038	0.106		200	-0.027	0.337	-0.08	0.936	-0.692	0.638		228			ΔFAI	Horvath	1	0.004	0.02	0.213	0.831	-0.034	0.043		176	-0.049	0.126	-0.386	0.7	-0.297	0.2		190
			2	0.038	0.042	0.906	0.366	-0.044	0.12		171	-0.237	0.36	-0.66	0.51	-0.947	0.472		208					2	-0.014	0.031	-0.448	0.654	-0.075	0.047	***	164	0.169	0.311	0.542	0.588	-0.446	0.784	***	180
		Hannum	1	-0.017	0.036	-0.462	0.645	-0.089	0.055		200	0.784	0.319	2.455	0.015	0.155	1.413	*	228				Hannum	1	-0.023	0.018	-1.295	0.197	-0.058	0.012		176	-0.126	0.104	-1.209	0.228	-0.331	0.079		190
			2	-0.008	0.04	-0.198	0.843	-0.086	0.07		171	0.661	0.344	1.923	0.056	-0.017	1.339		208					2	-0.089	0.031	-2.891	0.004	-0.149	-0.028	*	164	0.581	0.27	2.147	0.033	0.047	1.115	***	180
		PhenoAge	1	0.019	0.048	0.389	0.698	-0.076	0.113		200	0.015	0.454	0.033	0.973	-0.88	0.911		228				PhenoAge	1	-0.00034	0.025	-0.014	0.989	-0.049	0.049		176	-0.032	0.175	-0.181	0.857	-0.377	0.314		190
			2	0.025	0.053	0.469	0.64	-0.08	0.131		171	-0.41	0.484	-0.847	0.398	-1.365	0.545		208					2	-0.013	0.043	-0.31	0.757	-0.099	0.072		164	-0.036	0.463	-0.079	0.937	-0.95	0.877	***	180
		GrimAge	1	-0.016	0.028	-0.558	0.578	-0.072	0.04		200	0.26	0.251	1.033	0.303	-0.236	0.755		228				GrimAge	1	-0.027	0.015	-1.767	0.079	-0.057	0.003		176	0.003	0.097	0.036	0.971	-0.188	0.195		190
			2	-0.033	0.031	-1.074	0.284	-0.094	0.028	***	171	0.072	0.252	0.285	0.776	-0.424	0.568	**	208					2	-0.063	0.024	-2.579	0.011	-0.111	-0.015	***	164	0.179	0.253	0.708	0.48	-0.32	0.679	***	180
		DunedinPACE	1	-0.002	0.001	-1.606	0.11	-0.004	0.00037		199	0.006	0.01	0.649	0.517	-0.013	0.025		230				DunedinPACE	1	0.00022	0.00047	0.462	0.645	-0.001	0.0011		191	0.002	0.003	0.775	0.439	-0.003	0.007		220
			2	-0.001	0.001	-0.78	0.437	-0.003	0.001	**	170	-0.002	0.01	-0.24	0.811	-0.022	0.018	*	209					2	-0.001	0.001	-1.165	0.245	-0.002	0.001	***	179	-0.003	0.007	-0.42	0.675	-0.017	0.011		206
		7-CpG Clock	1	0.043	0.05	0.87	0.386	-0.055	0.141		200	0.66	0.482	1.369	0.172	-0.29	1.611		228				7-CpG Clock	1	0.023	0.034	0.661	0.509	-0.045	0.09		179	-0.008	0.201	-0.04	0.968	-0.404	0.388		190
			2	0.046	0.054	0.851	0.396	-0.061	0.153		171	0.46	0.523	0.881	0.38	-0.57	1.491		208					2	0.044	0.047	0.924	0.357	-0.05	0.137	***	167	0.327	0.453	0.721	0.472	-0.568	1.222	***	180
	Linear regression models were not adjusted (model 1) or adjusted for the following covariates (model 2): chronological age, smoking (pack years), alcohol consumption (g/d), BMI. Note: DNAmAA=DNA methylation age acceleration, SE=Standard Error, CI=Confidence Interval, LL=Lower Limit, UL=Upper Limit, Sig=Model significance, *≤0.05, **≤0.01, ***≤0.001																					Linear regression models were not adjusted (model 1) or adjusted for the following covariates (model 2): chronological age at baseline, years since baseline assessment, baseline hormone concentration, baseline DNAmAA, baseline smoking (packyears), alcohol consumption (g/d) and BMI. Note: DNAmAA=DNA methylation age acceleration, SE=Standard Error, CI=Confidence Interval, LL=Lower Limit, UL=Upper L…

### Sheet: table7
	Comparison of baseline sex hormone levels and age between 1,404 participants of the baseline dataset with baseline and follow-up data and participants lost to follow-up
		Men					Women
		Only baseline data available		Baseline and follow-up data			Only baseline data available		Baseline and follow-up data
		Mean ±SD Mdn (IQR)	n	Mean ±SD Mdn (IQR)	n	p-value	Mean ±SD Mdn (IQR)	n	Mean ±SD Mdn (IQR)	n	p-value
	Age T0	70.04 ±3.89	235	68.54 ±3.63	496	<0.001	69.43 ±3.91	209	67.95 ±3.32	464	<0.001
	Estradiol T0	85.52 (56.35)	234	83.97 (53.38)	491	0.438	13.83 (36.14)	206	9.2 (29.87)	461	0.152
	DHEAS T0	1018.71 (693.42)	234	1074.28 (850.30)	494	0.191	700.31 (796.45)	207	750.14 (716.57)	460	0.597
	FAI T0	36.15 (13.77)	230	36.84 (13.87)	488	0.259	0.94 (1.26)	201	0.90 (1.19)	440	0.575
	Note: Mdn=Median, IQR=Inter Quartile Range, SD=Standard Deviation, FAI=Free Androgen Index, T0=Baseline assessment. A Mann Whitney-U test was calculated.

### Sheet: figure1
		Scatterplots of ΔHorvath´s DNAmAA and Δestradiol, ΔDHEAS and ΔFAI stratified by sex.
		Scatterplots of ΔGrimAge DNAmAA and Δestradiol, ΔDHEAS and ΔFAI stratified by sex.
		Scatterplots of ΔGrimAge DNAmAA and Δestradiol, ΔDHEAS and ΔFAI stratified by sex.
		Scatterplots of ΔDunedinPACE and Δestradiol, ΔDHEAS and ΔFAI stratified by sex.
